# Causal effects from tobacco smoking on obesity-related traits: a Mendelian randomization study

**DOI:** 10.1101/2022.06.27.22276929

**Authors:** Sehoon Park, Seong Geun Kim, Soojin Lee, Yaerim Kim, Semin Cho, Kwangsoo Kim, Yong Chul Kim, Seung Seok Han, Hajeong Lee, Jung Pyo Lee, Kwon Wook Joo, Chun Soo Lim, Yon Su Kim, Dong Ki Kim

## Abstract

**Background:** There is a notion that tobacco smoking would have weight control effect based on the appetite suppressive effect of nicotine. However, a causal effect from being an ever smoker on obesity-related traits in the general population has yet been determined.

**Methods:** This Mendelian randomization (MR) analysis instrumented 378 genetic variants associated with being an ever smoker which mostly initiated in adolescents or young adulthood, identified from a genome-wide association study (GWAS) meta-analysis of 1.2 million individuals. The outcome data for body mass index, waist circumference, hip circumference, and waist-to-hip ratio was collected in 337,318 white British ancestry UK Biobank participants with 40-69 ages. Replication analysis was performed for GWAS meta-analysis for body mass index including the GERA/GIANT data including 364,487 mostly European samples. Summary-level MR by inverse variance weighted method and pleiotropy-robust MR methods, including median-based and MR–Egger regression, was performed.

**Results:** Summary-level MR analysis indicated that genetically predicted being an ever smoker is causally linked to higher body mass index [+0.28 (0.18, 0.38) kg/m^2^], waist circumference [+0.88 (0.66, 1.10) cm], hip circumference [+0.40 (0.23, 0.57) cm], and waist-to-hip ratio [+0.006 (0.005, 0.007)]. The results were consistently supported by pleiotropy-robust MR analysis. In the replication analysis, genetically predicted being an ever smoker was again significantly associated with higher body mass index [+0.03 (0.01, 0.05) kg/m^2^].

**Conclusion:** Initiation of tobacco use may consequently lead to worse obesity-related traits of the general population in middle-to-old ages.
