## Supplementary Table 2 for "Causal effects from tobacco smoking on obesity-related traits: a Mendelian randomization study"

### Sheet: smoking_forMR_original
	Supplementary Table 2. Information of genetic instruments and their association with outcome phenotypes in the GERA/GIANT data.
	SNP informaiton				Tobacco smoking (smoking initiation)				Outcome phenotype			GWAS catalog screening - related traits (excluded in sensitivity analysis)
									Body mass index
	SNP	other_allele	effect_allele	eaf	pval	beta	se	samplesize	beta	se	pval
	rs12130857	G	A	0.324968	3.65e-11	-0.0180031	0.00272026	1232091	0.00195	0.00295	0.51
	rs3820277	G	T	0.526	1.57e-13	-0.0188369	0.00255159	1232091	-0.00232	0.00277	0.4
	rs2637869	G	A	0.297	6.54e-11	0.0182201	0.00278829	1232091	-0.00357	0.00303	0.24
	rs12755632	A	G	0.316	1.93e-08	-0.0154051	0.00274045	1232091	4.2e-05	0.00307	0.99
	rs951740	G	A	0.625	3.82e-29	0.0295409	0.00263171	1232091	0.00295	0.00285	0.3
	rs4912332	C	T	0.491	2.94e-08	0.0141209	0.00254856	1232091	0.00572	0.00286	0.0449997
	rs1022528	G	A	0.344	8.48e-11	0.0174022	0.00268202	1232091	-0.00182	0.00287	0.53
	rs80054503	T	C	0.116	3.1e-09	-0.0241377	0.0040742	1174994	-0.0342	0.0036	2e-21
	rs10789369	A	G	0.615	3.39e-19	-0.0234484	0.00261834	1232091	0.0016	0.00289	0.58	Schizophrenia
	rs10873871	A	G	0.207	2.82e-08	0.0174521	0.00314465	1232091	0.00803	0.00349	0.021
	rs11162019	C	T	0.363	5.06e-09	-0.0154947	0.00264954	1232091	-0.00477	0.00331	0.15
	rs1935571	T	G	0.48	6.99e-10	-0.0157204	0.00255018	1232091	-0.00288	0.00282	0.31
	rs12027999	T	C	0.12	5.33e-10	-0.0243588	0.00392068	1232091	0.00591	0.00425	0.16
	rs45444697	C	G	0.212	2.72e-10	0.0196902	0.00311719	1232091	-0.00323	0.00357	0.37
	rs2901785	G	A	0.446	1.47e-11	-0.0173083	0.00256313	1232091	0.00263	0.00281	0.35
	rs147052174	G	T	0.0171	2.3e-10	0.0623094	0.00982745	1232091	0.0108	0.011	0.33
	rs12739243	T	C	0.221	4.45e-12	-0.0212518	0.00307064	1232091	0.00288	0.00335	0.39
	rs12563365	G	A	0.556	1.05e-10	0.0165589	0.00256428	1232091	0.0038	0.00276	0.17
	rs1022376	T	C	0.515821	1.66e-08	-0.0147448	0.00261063	1174994	0.00534	0.00284	0.0599998
	rs72790288	G	A	0.0282	3.28e-09	-0.0455318	0.00769627	1232091	-0.0108	0.00871	0.22
	rs2710634	T	C	0.521	3.36e-12	-0.0177614	0.00255039	1232091	0.00356	0.00286	0.21
	rs62137126	A	G	0.121094	1.31e-09	-0.0236911	0.00390536	1232091	-0.0025	0.00425	0.56
	rs1004787	G	A	0.552	1.11e-28	0.0284143	0.00256203	1232091	-0.00796	0.00282	0.00479999
	rs10490159	C	T	0.394	3.86e-11	0.0172365	0.00260741	1232091	0.00364	0.00288	0.21
	rs1518393	A	C	0.619	1.3e-10	0.0168601	0.00262353	1232091	-0.00681	0.00282	0.016
	rs2539706	G	A	0.529947	1.95e-10	0.0162454	0.00255273	1232091	-0.00526	0.00282	0.0619998
	rs7585579	C	G	0.499	5.48e-15	0.0203962	0.00260932	1174994	0.000664	0.00285	0.82
	rs359247	A	T	0.638652	9.89e-17	0.0220304	0.00265215	1232091	0.00824	0.00301	0.00619998
	rs62180324	G	A	0.212	3.91e-10	-0.0195167	0.00311719	1232091	0.00449	0.00341	0.19
	rs6750107	G	A	0.386875	2.6e-08	0.0145651	0.00261598	1232091	0.000317	0.0029	0.91
	rs12714017	T	C	0.511	3.65e-09	0.0153965	0.00260995	1174994	0.000663	0.00282	0.81
	rs56208390	A	G	0.123	2.68e-08	0.0215636	0.00387919	1232091	0.00127	0.0042	0.760001
	rs13392222	A	C	0.139	1.93e-10	-0.0234375	0.00368286	1232091	-0.0056	0.00409	0.17
	rs1901477	A	G	0.511	2.07e-31	0.030437	0.00260995	1174994	0.0119	0.00278	1.8e-05
	rs11889814	A	C	0.128	3.44e-08	-0.0210265	0.00381356	1232091	-0.00462	0.00415	0.27
	rs3811038	T	C	0.279	1.58e-11	0.0191404	0.00284069	1232091	0.0026	0.00316	0.41
	rs75210106	C	T	0.176676	2.33e-08	-0.0186594	0.00334056	1232091	0.00307	0.00366	0.4
	rs34399632	A	G	0.232	1.46e-10	0.0193504	0.00301835	1232091	0.0072	0.00345	0.0369999
	rs74697736	G	A	0.287239	2.43e-15	0.0222963	0.00281579	1232091	-0.00145	0.00311	0.64
	rs6756212	C	T	0.535	3.49e-40	-0.033888	0.00255441	1232091	-0.000377	0.00276	0.89
	rs3076896	G	A	0.38988	1.99e-16	0.022646	0.00275434	1108278	Not available
	rs16826827	T	C	0.124	9.17e-09	-0.0222069	0.00386572	1232091	0.00583	0.00431	0.18
	rs1445649	T	C	0.538	8.48e-16	0.0205716	0.00255553	1232091	-0.00167	0.00282	0.55
	rs1722666	C	T	0.732	2.17e-08	0.0160932	0.00287654	1232091	0.00207	0.00313	0.51
	rs11678980	G	A	0.45	5.19e-12	0.0176689	0.00256098	1232091	0.00469	0.00286	0.1
	rs12474587	G	T	0.429	4.83e-21	0.0242306	0.00257423	1232091	-0.000584	0.00313	0.85
	rs357304	T	C	0.727	5.4e-09	0.0166757	0.00285986	1232091	0.00215	0.0032	0.5
	rs13007361	G	A	0.208	2.29e-08	0.0175338	0.00313906	1232091	0.000284	0.00336	0.93
	rs6750529	C	T	0.744	9.26e-12	0.0199074	0.00291936	1232091	0.00569	0.00326	0.0810009
	rs17229285	C	T	0.505	1.27e-09	-0.0154796	0.00254827	1232091	5.07e-05	0.00253	0.98	Ulcerative colitis, Inflammatory bowel disease
	rs62193862	G	A	0.0999	1.99e-08	0.0238463	0.00424879	1232091	0.00664	0.00451	0.14
	rs4674916	C	A	0.327671	3.06e-11	-0.0180262	0.00271446	1232091	-0.00241	0.00291	0.41
	rs4674993	A	G	0.2	4.85e-14	-0.0240053	0.00318518	1232091	-0.000569	0.00358	0.87
	rs11713899	A	C	0.171	3.15e-08	0.0187188	0.00338391	1232091	0.0017	0.00388	0.66
	rs748832	A	G	0.371	6.6e-11	0.0172142	0.00263743	1232091	Not available
	rs10446419	A	G	0.207	5.05e-10	-0.0195626	0.00314465	1232091	-0.000731	0.00362	0.84
	rs2306866	A	T	0.614	1.89e-10	-0.0166755	0.00261707	1232091	-0.0055	0.00288	0.0560003
	rs73831818	A	G	0.057	5.46e-09	0.0320435	0.00549541	1232091	0.0133	0.00567	0.0189998
	rs1910236	G	A	0.469	9.91e-09	0.0146439	0.00255305	1232091	0.0045	0.00296	0.13
	rs7640107	C	T	0.430789	3.46e-08	-0.014186	0.00257291	1232091	-0.00117	0.00282	0.68
	rs2734390	A	G	0.372	2.09e-08	0.0147709	0.00263598	1232091	0.000415	0.00297	0.89
	rs221988	A	C	0.384	1.43e-08	-0.014865	0.00261962	1232091	-0.00157	0.00287	0.59
	rs2196356	G	C	0.288886	2.45e-11	-0.0187728	0.002811	1232091	-0.000172	0.0032	0.96
	rs11128203	T	A	0.53	1.29e-15	0.020406	0.00255274	1232091	0.00689	0.0028	0.0140001
	rs62246017	G	A	0.322639	3.03e-09	-0.0161695	0.00272537	1232091	-0.00411	0.00301	0.17	Squamous cell carcinoma
	rs4543050	A	T	0.816	1.45e-11	0.0222035	0.00328806	1232091	-0.00477	0.00358	0.18
	rs6782116	C	T	0.415	1.46e-08	-0.0146502	0.00258578	1232091	-0.00111	0.00283	0.69
	rs13066050	C	T	0.208	1.93e-09	0.0188343	0.00313906	1232091	0.00477	0.00347	0.17
	rs12633090	G	C	0.182	3.16e-12	-0.0230197	0.00330203	1232091	0.00964	0.00355	0.00669993
	rs74664784	T	C	0.376	9.34e-13	-0.0199109	0.00278808	1096594	-0.0145	0.00283	2.8e-07
	rs9288999	G	A	0.735	1.5e-09	0.0174411	0.00288687	1232091	0.00135	0.00319	0.67
	rs6438436	C	T	0.816	5.33e-14	0.024737	0.00328806	1232091	0.00744	0.00353	0.0350002
	rs2279829	C	T	0.216	2.05e-08	-0.0173766	0.00309605	1232091	0.0089	0.00336	0.00809991
	rs2319545	C	A	0.149099	8.3e-11	0.0232366	0.00357698	1232091	3.38e-05	0.004	0.99
	rs10935779	C	T	0.415	2.95e-08	-0.0143272	0.00258578	1232091	-0.00579	0.00281	0.0389996
	rs963354	C	A	0.687	4.21e-08	0.0150489	0.00274753	1232091	-0.00641	0.0027	0.0179999
	rs1449012	C	T	0.463	1.77e-09	-0.0153734	0.00255515	1232091	-0.000214	0.00286	0.94
	rs9850597	G	A	0.816	1.65e-08	-0.018571	0.00328806	1232091	-3.39e-05	0.00355	0.99
	rs16828799	G	T	0.156	1.83e-08	0.0197692	0.00351124	1232091	-0.0028	0.00396	0.48
	rs9841807	C	T	0.273	1.35e-08	0.0162535	0.00285986	1232091	-0.000358	0.0032	0.91
	rs7631379	T	C	0.206	3.94e-11	0.0208014	0.00315028	1232091	0.0032	0.00339	0.35
	rs4140932	T	A	0.431	4.89e-08	-0.0140445	0.00257276	1232091	-0.0023	0.00282	0.41
	rs59537158	C	T	0.214	4.62e-13	0.0224875	0.00310653	1232091	0.00825	0.00343	0.016
	rs1389171	T	A	0.241	4.45e-09	-0.017472	0.00297896	1232091	0.00164	0.00331	0.62
	rs55944129	T	C	0.267	1.06e-09	-0.0175654	0.00287996	1232091	-0.00554	0.00312	0.0759994
	rs58400863	G	A	0.347	4.89e-14	-0.0201719	0.00267653	1232091	0.00194	0.00294	0.51
	rs7657022	A	G	0.489	7.34e-13	0.0182908	0.00254876	1232091	0.00193	0.00275	0.48
	rs55900829	A	T	0.334806	5.63e-12	0.0191319	0.00277595	1165375	-0.00135	0.00275	0.62
	rs112725451	C	T	0.169	1.65e-14	0.026092	0.00339977	1232091	0.00332	0.0036	0.36
	rs1160685	C	G	0.45	2.31e-09	0.0153017	0.00256098	1232091	-0.00494	0.00281	0.0790005
	rs1435479	G	T	0.28748	5.68e-09	0.0163905	0.00281508	1232091	0.00415	0.00304	0.17
	rs3934797	G	A	0.182	1.12e-10	-0.0212975	0.00330203	1232091	-0.00386	0.00363	0.29
	rs71602617	C	T	0.216	2.1e-08	-0.0177655	0.00317039	1174994	0.00453	0.00331	0.17
	rs7696257	G	A	0.366	6.78e-09	0.0153313	0.00264489	1232091	-0.00213	0.00287	0.46
	rs1116690	A	G	0.742	2.16e-08	0.0162912	0.00291194	1232091	-0.00787	0.00313	0.012
	rs13110073	T	C	0.395	3.24e-21	-0.0246426	0.00260626	1232091	-0.00535	0.00282	0.0580003
	rs28717373	C	T	0.356165	6.16e-10	-0.0164657	0.00266061	1232091	-0.0019	0.0029	0.51
	rs62340589	G	C	0.201	4.31e-08	0.0174134	0.00317923	1232091	-0.00363	0.00352	0.3
	rs12517438	T	G	0.538	1.89e-09	0.0153545	0.00255553	1232091	0.00467	0.00288	0.11
	rs986714	A	T	0.445	4.13e-10	-0.0160308	0.0025637	1232091	0.00435	0.00282	0.12
	rs71592686	T	C	0.274	3.85e-13	0.0207374	0.0028566	1232091	-0.00262	0.00316	0.41
	rs6874731	T	G	0.484	1.83e-09	0.0153179	0.00254945	1232091	0.00609	0.00288	0.0340001
	rs6452785	C	T	0.474	4.69e-26	-0.0268827	0.00255159	1232091	-0.0114	0.00275	3.1e-05
	rs10805858	A	T	0.335286	1.88e-11	0.0181241	0.00269879	1232091	0.00779	0.00308	0.0109999
	rs181508347	T	G	0.00965	4.95e-10	0.0810758	0.0130327	1232091	-0.0438	0.024	0.0680002
	rs42417	C	T	0.691	8.27e-10	0.0169296	0.00275725	1232091	0.00244	0.00296	0.41
	rs72780746	T	C	0.173	2.05e-14	-0.025763	0.00336835	1232091	-0.0102	0.00367	0.00560003
	rs10060196	C	A	0.580606	1.29e-12	0.0183116	0.00258191	1232091	-0.0033	0.00288	0.25
	rs72789626	T	A	0.136	5.13e-12	-0.0256431	0.00371678	1232091	0.00662	0.00416	0.11
	rs17165769	A	G	0.394872	9.56e-10	0.0159396	0.0026064	1232091	0.00503	0.0028	0.0729995
	rs1385108	C	T	0.239	3.84e-10	0.0187045	0.00298746	1232091	0.00577	0.00321	0.0719996
	rs1173461	C	T	0.327	9.51e-10	0.0166092	0.00271589	1232091	-0.0017	0.00295	0.56
	rs11956866	T	G	0.567	7.82e-09	-0.0148382	0.00257133	1232091	0.00363	0.00253	0.15
	rs3909281	T	G	0.536	1.62e-16	0.0210672	0.00255477	1232091	0.0047	0.00287	0.1
	rs3843905	C	T	0.403	5.41e-09	-0.0151458	0.00259749	1232091	-0.00265	0.00297	0.37
	rs79476395	A	G	0.0726	1.04e-11	0.0333743	0.00491012	1232091	-0.00328	0.00526	0.53
	rs6890961	C	T	0.624	2.13e-13	-0.0193109	0.00263031	1232091	0.00472	0.00305	0.12
	rs4044321	A	G	0.644	1.75e-17	-0.022641	0.00266088	1232091	0.00545	0.00449	0.22
	rs2173019	T	A	0.177	2.98e-17	0.028207	0.00333816	1232091	0.0117	0.00368	0.0015
	rs359431	C	T	0.56	3.16e-08	-0.0141982	0.00256669	1232091	0.00415	0.00252	0.1
	rs1059490	T	C	0.367	2.16e-12	-0.0185935	0.00264813	1227673	-0.00559	0.00286	0.051
	rs6932350	T	A	0.454655	5.13e-09	0.0149684	0.00256329	1227673	-0.00362	0.0028	0.2
	rs1150668	T	G	0.419	8.54e-13	-0.0185103	0.00258689	1227673	0.00284	0.00288	0.32	Pubertal anthropometrics
	rs1632941	T	C	0.46	6.67e-10	-0.0158074	0.00256093	1227673	0.0042	0.00308	0.17
	rs3218116	C	T	0.256	1.05e-11	-0.019843	0.00291936	1232091	-0.000684	0.0032	0.83
	rs160631	T	G	0.731	1.87e-09	-0.0172628	0.00287315	1232091	-0.00872	0.00324	0.00710003
	rs7743165	T	G	0.495	4.15e-14	0.0192559	0.00254827	1232091	0.000744	0.00282	0.79
	rs79180767	C	T	0.253	7e-12	0.0200919	0.00293071	1232091	0.00581	0.00292	0.0460002
	rs10945141	G	A	0.263	3.59e-10	0.0181417	0.00289389	1232091	-0.00631	0.00317	0.0470002
	rs17554906	G	C	0.444	3.14e-08	0.0141849	0.00256428	1232091	-0.000519	0.0029	0.86
	rs619087	A	G	0.422	3.1e-08	0.0142703	0.00257973	1232091	-0.00534	0.00282	0.0580003
	rs6568832	G	A	0.753851	1.74e-10	0.018869	0.00295768	1232091	0.00657	0.00329	0.0460002
	rs12195240	G	A	0.285	1.08e-18	0.0249108	0.0028224	1232091	-0.00319	0.00311	0.31
	rs6936160	C	T	0.698	4.2e-13	0.0201068	0.002775	1232091	-0.00734	0.00303	0.015
	rs118202	G	T	0.812	1.9e-29	-0.0367484	0.00326089	1232091	-0.00569	0.00351	0.11
	rs73008357	A	C	0.121	2.44e-08	-0.0223095	0.00400046	1174994	0.00706	0.00434	0.1
	rs9331343	T	C	0.568	3.9e-08	-0.0141345	0.00257204	1232091	-0.00958	0.00452	0.0340001
	rs10698713	G	A	0.0544	2.38e-09	-0.033517	0.00561747	1232091	0.00832	0.00618	0.18
	rs1737329	C	G	0.742	5.08e-09	0.0170292	0.00291194	1232091	-0.0102	0.00332	0.00219999
	rs10272990	T	C	0.327622	1.27e-14	-0.0209215	0.00271457	1232091	0.00381	0.00294	0.19
	rs6948707	T	G	0.419	4.24e-21	0.0243472	0.00258225	1232091	0.00698	0.00296	0.0179999
	rs10259715	T	A	0.209918	6.42e-09	-0.0186739	0.00321678	1165375	0.00709	0.00317	0.025
	rs13237637	G	C	0.485	1.54e-20	-0.0236823	0.00254929	1232091	-0.00387	0.00276	0.16
	rs79631993	A	C	0.216281	3.67e-08	-0.0170343	0.0030946	1232091	0.00911	0.00296	0.0021
	rs7809303	G	A	0.325	3.48e-15	-0.0214188	0.00272019	1232091	0.00933	0.00302	0.002
	rs7802996	C	T	0.166	1.06e-09	-0.0208847	0.00342418	1232091	0.00183	0.0039	0.64
	rs4727189	T	C	0.344	3e-08	0.0148604	0.00268202	1232091	-0.00184	0.0029	0.52
	rs76841737	C	G	0.103	3.26e-08	-0.0231488	0.00419159	1232091	0.00518	0.00461	0.26
	rs11768481	C	A	0.34	5.23e-12	-0.0185561	0.00268957	1232091	-0.00412	0.00291	0.16
	rs1799068	G	T	0.379	2.59e-10	0.0166096	0.0026262	1232091	-0.0048	0.00284	0.0909997
	rs11766326	T	C	0.506	1.79e-11	-0.017544	0.00260951	1174994	-0.0073	0.00276	0.00809991
	rs6968380	G	A	0.681	1.05e-17	-0.0234192	0.00273354	1232091	0.00489	0.00295	0.0969996
	rs112913817	A	G	0.011318	9.28e-11	0.0780558	0.0120443	1232091	-0.00597	0.0231	0.8
	rs10233018	A	G	0.516	4.77e-22	0.0246124	0.00254945	1232091	0.000613	0.00276	0.82	Depression
	rs77283305	G	A	0.305819	3.91e-08	-0.015196	0.00276519	1232091	-0.00525	0.00298	0.0769999
	rs10279261	G	A	0.618	6.05e-13	-0.0188726	0.00262221	1232091	-0.000222	0.00288	0.94
	rs1561112	T	C	0.412815	3.84e-09	-0.0152438	0.00258779	1232091	0.00258	0.0028	0.36
	rs2952251	A	G	0.74437	4.24e-08	0.0164125	0.0029965	1170576	0.00262	0.00315	0.4
	rs11780471	G	A	0.063121	1.57e-13	-0.0386779	0.0052392	1232091	0.000446	0.00617	0.94	Lung cancer
	rs11783093	C	T	0.158	2.07e-41	-0.0471243	0.00349308	1232091	0.00117	0.00397	0.77
	rs1565735	T	A	0.204463	1.33e-09	-0.0191637	0.00315905	1232091	0.000587	0.00352	0.87
	rs7836565	C	T	0.718	4.36e-08	-0.0155084	0.00283144	1232091	0.0058	0.00315	0.0649995
	rs13261666	G	T	0.517	4.36e-15	-0.0199946	0.00254962	1232091	0.00216	0.00281	0.44
	rs3850736	C	G	0.474	6.43e-14	0.0191284	0.00255159	1232091	-0.00247	0.00282	0.38
	rs2063976	C	T	0.664955	7.45e-14	-0.0201814	0.00269927	1232091	-0.00482	0.00292	0.0990011
	rs6993429	C	A	0.453	9.87e-14	-0.0190505	0.00255947	1232091	0.00251	0.00282	0.37
	rs6986430	T	C	0.222377	1.99e-15	-0.0243377	0.00306383	1232091	-0.00448	0.0034	0.19
	rs9987376	T	G	0.574251	2.01e-15	-0.0204682	0.00257671	1232091	-0.0057	0.0028	0.0420001
	rs290601	C	T	0.274	1.14e-08	0.0163102	0.0028566	1232091	0.00656	0.00476	0.17
	rs3847244	C	T	0.47	2.6e-13	0.0186717	0.00255274	1232091	-0.00526	0.00281	0.061
	rs11791671	C	T	0.067315	4.24e-08	0.0278504	0.00508476	1232091	0.0108	0.00522	0.0379997
	rs7024924	T	C	0.174	1.9e-08	0.0188918	0.00336069	1232091	0.00612	0.00362	0.0909997
	rs6474609	T	A	0.586731	1.71e-09	-0.0155887	0.00258736	1232091	0.00527	0.00285	0.0649995
	rs7867822	A	G	0.673	2.76e-08	-0.015097	0.00271589	1232091	-0.000918	0.00302	0.760001
	rs10966092	T	C	0.267	1.12e-12	-0.0204862	0.00287996	1232091	-0.00862	0.00314	0.00599998
	rs1930371	C	T	0.241	7.09e-09	-0.017242	0.00297896	1232091	0.00552	0.00318	0.0819993
	rs2378662	G	A	0.541	2.67e-09	0.0152121	0.00255675	1232091	0.00659	0.00299	0.0280001	Menarche (age at onset)
	rs1927901	T	C	0.553	3.1e-08	-0.0141755	0.00256258	1232091	-0.00295	0.00281	0.29
	rs4837631	C	T	0.446	2.03e-09	-0.0153574	0.00256313	1232091	0.00721	0.00277	0.00929994
	rs34553878	A	G	0.111	1.17e-09	0.0246707	0.00405584	1232091	0.00219	0.00443	0.62
	rs10858334	C	G	0.14	1.18e-09	0.022871	0.00375997	1174994	0.0144	0.00508	0.00460002
	rs10905461	T	C	0.748	2.36e-08	-0.0163915	0.00293456	1232091	0.00245	0.00325	0.450001
	rs7920501	T	A	0.465	1.25e-09	-0.0155168	0.00255441	1232091	0.00363	0.00276	0.19
	rs1291821	A	G	0.534	1.39e-08	0.014493	0.00255405	1232091	0.00568	0.00289	0.0490004
	rs2796793	G	A	0.452	1.55e-08	0.0144814	0.00255996	1232091	-0.002	0.00281	0.48
	rs1733760	T	C	0.51	6.7e-09	0.0147734	0.00254865	1232091	0.00619	0.00282	0.0280001
	rs7921378	G	C	0.482	6.1e-20	-0.0233135	0.0025498	1232091	0.00293	0.00286	0.31
	rs7901883	G	A	0.230322	1.98e-10	-0.0192575	0.00302602	1232091	-0.000494	0.00343	0.89
	rs11594623	T	C	0.234241	7.45e-20	0.0274396	0.00300826	1232091	0.00483	0.00333	0.15
	rs11191269	C	G	0.193294	4.61e-08	0.0176426	0.00322646	1232091	0.000449	0.00353	0.9
	rs28408682	A	G	0.600019	1.41e-10	0.0166729	0.00260071	1232091	-0.00813	0.00289	0.00490004
	rs12244388	G	A	0.35	4.31e-22	0.0258153	0.00267118	1232091	0.0105	0.00286	0.000230001
	rs111842178	A	G	0.231008	2.24e-12	0.0224527	0.00319775	1101012	0.00939	0.00253	0.0002
	rs34970111	C	T	0.458	1.28e-08	-0.0145557	0.00255718	1232091	-0.00253	0.00283	0.37
	rs9787523	T	C	0.418	1.42e-09	-0.0156273	0.00258312	1232091	-0.00475	0.00278	0.0879995
	rs11192347	G	A	0.104	6.15e-10	-0.02645	0.00427392	1174994	0.0068	0.00478	0.15
	rs10885480	T	C	0.284	3.83e-11	-0.0186775	0.00282539	1232091	0.0073	0.00307	0.017
	rs9423279	C	G	0.645	3.06e-12	-0.0185808	0.00266256	1232091	-0.00335	0.00298	0.26
	rs4275621	A	G	0.382	3.76e-16	-0.0213674	0.00262221	1232091	-0.0111	0.00284	9.8e-05
	rs62618693	C	T	0.0428	2.09e-08	-0.0352724	0.00629463	1232091	-0.00404	0.00706	0.57
	rs2939756	G	A	0.48	7.45e-10	-0.0156997	0.00255018	1232091	-0.00259	0.00285	0.36
	rs1381775	T	C	0.712	2.79e-08	-0.0156147	0.00281357	1232091	-0.000656	0.00305	0.83
	rs2959084	G	A	0.704674	9.82e-10	0.0170799	0.00279286	1232091	-0.000763	0.0027	0.780001
	rs61886926	C	T	0.384	7.3e-12	-0.0179401	0.00261962	1232091	0.00827	0.00293	0.00479999
	rs7943721	G	A	0.829	3.58e-10	-0.0212136	0.00338391	1232091	-0.00457	0.00377	0.23
	rs7929518	A	G	0.773	2.55e-10	0.0192363	0.00304152	1232091	-0.000669	0.00329	0.84
	rs586699	G	A	0.543	7.29e-09	-0.0148033	0.00255762	1232091	0.00373	0.00283	0.19
	rs76460663	C	G	0.041056	4.15e-11	-0.04235	0.00642109	1232091	-0.00102	0.00739	0.89
	rs2155646	T	C	0.4	9.44e-48	0.0377772	0.00260069	1232091	-0.0129	0.00282	4.9e-06
	rs78239456	A	T	0.376527	9.37e-12	-0.0184952	0.00271227	1158109	0.0184	0.00277	3.1e-11
	rs1713676	A	G	0.522512	5.38e-11	-0.0167262	0.00255073	1232091	0.000526	0.00282	0.85
	rs238896	G	A	0.49	3.65e-11	-0.0168674	0.00254865	1232091	-0.00449	0.00282	0.11
	rs540860	A	G	0.543	5.75e-12	0.0176086	0.00255762	1232091	-0.00446	0.00284	0.12
	rs1944689	G	T	0.785911	1.27e-08	0.01768	0.00310606	1232091	-0.00278	0.00347	0.42
	rs1106363	C	T	0.344579	9.2e-11	0.0173746	0.00268095	1232091	0.00143	0.00318	0.649999
	rs2010921	G	A	0.311	2.47e-10	0.0174291	0.00275235	1232091	-0.00453	0.00318	0.15
	rs11057005	A	G	0.441	9.12e-10	-0.0157139	0.00256607	1232091	-0.00423	0.00288	0.14
	rs13906	C	T	0.109	1.98e-09	-0.0245297	0.00408829	1232091	-0.00107	0.00465	0.82
	rs7134009	T	C	0.287	4.3e-08	-0.0157969	0.00288411	1174994	0.000611	0.00312	0.84
	rs77215829	A	C	0.131	2.02e-10	-0.0240447	0.00378293	1227673	-0.00173	0.00413	0.68
	rs1109480	G	A	0.384	1.84e-10	-0.0166917	0.00261962	1232091	-0.00532	0.00286	0.0629999
	rs17197663	G	A	0.125	2.06e-08	-0.0215874	0.00385243	1232091	0.000798	0.00442	0.86
	rs4264267	C	T	0.527042	6.82e-09	0.0147921	0.00255188	1232091	0.000247	0.00277	0.93
	rs61959481	G	A	0.21	7.95e-11	-0.0203442	0.00312803	1232091	0.00503	0.00348	0.15
	rs3098272	A	C	0.798794	2.08e-08	-0.0178082	0.00317801	1232091	0.0103	0.00346	0.00299999
	rs56367474	C	T	0.304	4.2e-10	-0.0172975	0.00276982	1232091	0.016	0.00305	1.5e-07
	rs9540731	C	T	0.509	3.42e-12	-0.0177303	0.00254856	1232091	-0.00692	0.00282	0.0140001
	rs9545155	T	C	0.478	3.04e-10	-0.0160709	0.00255061	1232091	0.00389	0.00283	0.17
	rs1772572	C	A	0.324132	5.62e-10	-0.0168681	0.00272208	1232091	-0.00125	0.00304	0.68
	rs75674569	G	A	0.0997	2.58e-09	-0.0253377	0.00425258	1232091	0.00949	0.00465	0.0409996
	rs7333559	G	A	0.783	5.94e-14	-0.0232125	0.00309088	1232091	-0.00954	0.00343	0.00539995
	rs1108130	T	A	0.212	1.57e-14	0.0239436	0.00311719	1232091	0.00544	0.00339	0.11
	rs12855717	C	T	0.538	1.22e-09	0.0155237	0.00255553	1232091	0.00163	0.00281	0.56
	rs12878369	C	A	0.414762	1.6e-11	0.0174373	0.00258792	1230262	0.000216	0.0028	0.94
	rs2145451	T	C	0.193	5.44e-10	-0.0200462	0.00323073	1230262	0.003	0.00344	0.38
	rs9323328	A	G	0.537	2.55e-08	-0.014237	0.00255705	1230262	-0.00113	0.00294	0.7
	rs1811739	G	A	0.248	5.97e-10	0.0182718	0.00295244	1230262	-0.00603	0.0032	0.0589997
	rs34940743	A	G	0.346	2.8e-09	0.0159249	0.00268034	1230262	0.00781	0.00296	0.00840001
	rs2925128	C	T	0.385191	3.67e-10	0.0168199	0.00268304	1173165	0.0049	0.00286	0.0860003
	rs1381287	C	T	0.467	1.81e-12	0.0180166	0.00255561	1230262	0.00218	0.00287	0.450001
	rs281296	G	A	0.357	1.59e-20	0.0246892	0.00265922	1232091	-0.000647	0.00299	0.83
	rs1435741	G	A	0.432951	1.09e-12	0.0183091	0.00257137	1232091	-0.00514	0.00287	0.0729995
	rs56902655	T	G	0.136	4.09e-09	-0.0218628	0.00371678	1232091	0.0037	0.00407	0.36
	rs60833441	A	G	0.461	2.28e-08	-0.0142766	0.00255593	1232091	-0.00136	0.00276	0.62
	rs12442563	G	T	0.223	3.13e-14	-0.0232296	0.00306077	1232091	-0.0046	0.00336	0.17
	rs4310804	C	G	0.247	7.55e-10	-0.0181873	0.00295425	1232091	-0.00532	0.00321	0.0969996
	rs8027457	T	C	0.511	1.88e-09	0.0153138	0.00254876	1232091	0.000939	0.00253	0.709999
	rs1139897	G	A	0.23	1.77e-15	-0.0240872	0.0030275	1232091	0.0044	0.00723	0.54
	rs11076962	T	C	0.279	1.2e-10	0.0182999	0.00284069	1232091	0.00275	0.00315	0.38
	rs7192140	T	C	0.498	3.4e-11	-0.0168834	0.00254816	1232091	-0.00332	0.00288	0.25
	rs9922607	C	T	0.2	3.42e-12	-0.0221593	0.00318518	1232091	-0.0171	0.00379	6.7e-06
	rs9941217	C	G	0.352204	3.5e-12	-0.0185567	0.00266733	1232091	-0.00172	0.00308	0.57
	rs6497840	G	A	0.707	2.01e-15	0.0227703	0.00286651	1174994	-0.00405	0.00293	0.17
	rs4785187	G	A	0.223	6.55e-11	0.0199772	0.00306077	1232091	0.00991	0.00312	0.0015
	rs8050598	C	T	0.254117	1.76e-10	0.0186698	0.00292645	1232091	-0.00147	0.00335	0.66
	rs12918191	A	G	0.243	3.14e-11	-0.019727	0.00297059	1232091	-0.000531	0.0033	0.87
	rs4788676	T	C	0.228528	4.92e-09	-0.017745	0.00303434	1232091	0.00845	0.00349	0.016
	rs61537885	T	C	0.037215	8.06e-09	-0.0400626	0.00694251	1158109	-0.00164	0.00555	0.77
	rs117657830	A	G	0.0417	3.18e-09	-0.0377597	0.00637345	1232091	-0.00379	0.00668	0.57
	rs1050847	C	T	0.559	7.37e-09	-0.01483	0.00256607	1232091	0.00516	0.00298	0.0830004
	rs11642231	G	A	0.369	3.44e-09	-0.0155983	0.00264038	1232091	-0.00526	0.00295	0.0749998
	rs4790874	C	T	0.532	8.43e-12	0.0174491	0.00255338	1232091	0.00606	0.00281	0.0309999
	rs11078713	A	G	0.419348	1.59e-08	-0.0145829	0.00258195	1232091	0.00723	0.003	0.016
	rs28441558	T	C	0.0563	1.24e-10	-0.035565	0.00552742	1232091	0.00606	0.00625	0.33
	rs67777803	G	T	0.172	3.18e-13	-0.0246015	0.00337609	1232091	-0.00525	0.00369	0.16
	rs2344976	T	C	0.612	7.98e-09	-0.0150877	0.00261458	1232091	0.00432	0.00284	0.13
	rs3764351	G	A	0.657	3.89e-08	-0.0147492	0.00268389	1232091	0.00436	0.0047	0.35
	rs17692129	C	T	0.331	4.57e-13	0.0195989	0.00270749	1232091	0.00323	0.00286	0.26
	rs75919030	T	C	0.267	3.35e-13	-0.0209664	0.00287996	1232091	0.00233	0.0031	0.450001
	rs2938134	C	A	0.673	3.14e-10	-0.017501	0.00278109	1174994	0.00373	0.00297	0.21
	rs34342129	T	C	0.509	2.13e-08	-0.014281	0.00254856	1232091	-0.00119	0.00277	0.67
	rs4476253	G	A	0.24	5.78e-10	-0.0184862	0.00298319	1232091	-0.00104	0.00319	0.74
	rs7505855	C	T	0.586	5.31e-11	-0.0169818	0.00258669	1232091	0.00225	0.00253	0.38
	rs8096225	A	C	0.703	2.63e-08	0.0155245	0.00278829	1232091	0.0123	0.00313	8.2e-05
	rs67050670	A	G	0.229	2.34e-11	-0.0202723	0.00303214	1232091	-0.000914	0.00328	0.780001
	rs2359180	A	G	0.369	4.98e-08	-0.0143894	0.00264038	1232091	-0.0086	0.00276	0.00179999
	rs72898831	A	G	0.155	4.14e-12	-0.0244159	0.00352046	1232091	-0.00133	0.00387	0.73
	rs8083764	G	T	0.306171	7.97e-09	-0.0159517	0.0027643	1232091	-0.00346	0.00312	0.27
	rs1373178	T	G	0.588	4.16e-15	-0.0203164	0.00258855	1232091	-0.00426	0.00288	0.14
	rs62098013	G	A	0.365322	2.24e-11	0.01771	0.00264593	1232091	0.00405	0.00291	0.16
	rs72938304	G	A	0.113	1.36e-11	-0.0272051	0.00402432	1232091	-0.00262	0.00441	0.55
	rs11872397	G	A	0.253	5.2e-09	-0.0171139	0.00293071	1232091	0.00661	0.00333	0.0470002
	rs71367544	C	T	0.203	8.54e-11	0.0205522	0.0031675	1232091	0.00752	0.00351	0.032
	rs10853981	G	A	0.33036	4.88e-08	0.0147872	0.00270881	1232091	0.0025	0.00274	0.36
	rs8103660	T	C	0.354431	3.03e-09	0.0158026	0.00266352	1232091	0.00679	0.00292	0.02
	rs1126757	C	T	0.473	2.92e-08	0.0141623	0.00255186	1232091	0.00423	0.00344	0.22	Response to antidepressants
	rs6058782	C	T	0.908	1.78e-11	0.0297103	0.00441915	1225969	0.00602	0.00459	0.19
	rs1555445	A	T	0.318	7.75e-12	0.0187626	0.00274264	1225969	0.00368	0.00315	0.24
	rs910912	T	C	0.739	7.82e-09	-0.0167699	0.00290609	1227798	0.0037	0.00318	0.25
	rs6011779	C	T	0.806	2.83e-09	-0.0191766	0.00322763	1227798	-0.000131	0.00405	0.97
	rs4818005	G	A	0.581	1.09e-14	-0.020431	0.00264425	1174994	0.00614	0.00278	0.0269998
	rs139896	T	C	0.648	7.14e-09	0.0154404	0.00266769	1232091	-0.00478	0.00292	0.1
	rs4822102	C	T	0.618	2.78e-10	-0.0165428	0.00262221	1232091	0.00623	0.00304	0.0409996
	rs9627272	G	C	0.407	2.42e-09	-0.0154737	0.0025934	1232091	-0.00401	0.00314	0.2
	The SNPs passed Steiger filtering process in the UK Biobakn data were only included in the analysis towards GERA/GIANT data.
